# Metabolite-specific Reproducibility of Cerebral ^31^P-MRS at 3T: Recommendations for Clinical Research

**DOI:** 10.64898/2026.01.15.26343920

**Authors:** Magnus Svensen, Christian Dölle, Brage Brakedal, Haakon Berven, Njål Brekke, Alexander Richard Craig-Craven, Erika Veslemøy Sheard, Arve Hjellbrekke, Vivian Skjeie, John Georg Seland, Charalampos Tzoulis, Frank Riemer

## Abstract

Phosphorus magnetic resonance spectroscopy (^31^P-MRS) enables non-invasive measurement of brain metabolism, yet its reproducibility in clinical settings remains unclear. We systematically assessed intra- and intersession variability as well as inter-individual differences of key phosphorus metabolites at 3 Tesla in healthy individuals and persons with Parkinson’s disease under various experimental condition. Intersession variability, as measured by coefficients of variation (CoV) increased notably for longer scan intervals (∼1 year), and metabolite ratios from well-resolved spectral signals (i.e., adenosine triphosphate (ATP), phosphocreatine (PCr), intracellular inorganic phosphate P_i_) exhibited consistently higher stability compared to ratios calculated from metabolite signals overlapping on the spectrum (e.g., total nicotinamide adenine dinucleotide (tNAD), as well as phosphate monoesters (PMEs) and phosphate diesters (PDEs). Test-retest variability ranged from ∼5-25 CoV%, where PCr, ATP-α and ATP-γ were the most stable while glycerophosphocholine (GPC), glycerophosphoethanolamine (GPE), phosphoethanolamine (PE) and tNAD varied considerably. Inter-individual variability was found to be higher than intra-individual variability for all metabolite ratios, ranging from ∼9-33 CoV%. By systematically quantifying intra-individual and inter-individual variability, as well as providing explicit sample-size recommendations, this study facilitates more reliable longitudinal and cross-sectional clinical trials and translational studies of brain metabolism featuring ^31^P-MRS.
