## Appendix 4 for "Metabolite-specific Reproducibility of Cerebral ^31^P-MRS at 3T: Recommendations for Clinical Research"

### Sheet: Sheet1
	Metabolite ratios																			Effect size dz
Visit	ATP_ALPHA / PCr	ATP_BETA / PCr	ATP_GAMMA / PCr	PCr /ATP_ALPHA	Pi /ATP_ALPHA	tNAD /ATP_ALPHA	GPC /ATP_ALPHA	GPE /ATP_ALPHA	PC /ATP_ALPHA	PE /ATP_ALPHA	MP /ATP_ALPHA	PME/Pi	PDE/Pi	PME/PDE	PCr/Pi	ATP/Pi	HEP/Pi		Change%	ATP_ALPHA / PCr	ATP_BETA / PCr	ATP_GAMMA / PCr	PCr /ATP_ALPHA	Pi /ATP_ALPHA	tNAD /ATP_ALPHA	GPC /ATP_ALPHA	GPE /ATP_ALPHA	PC /ATP_ALPHA	PE /ATP_ALPHA	MP /ATP_ALPHA	PME/Pi	PDE/Pi	PME/PDE	PCr/Pi	ATP/Pi	HEP/Pi
1	0.838515	0.388631	0.844773	1.19258	0.43929	0.17826	0.451791	0.182291	0.480935	0.331408	0.839005	1.84922	1.44343	1.28113	2.7148	5.62485	8.74544		0.01	0.123556	0.069506	0.0922407	0.123605	0.047003	0.0418313	0.0405237	0.0297061	0.0348917	0.0368311	0.0440677	0.103369	0.0625743	0.0670074	0.0628296	0.0549546	0.058265
1	0.596021	0.303376	0.795112	1.67779	0.626456	0.0902803	0.518388	0.458868	0.622346	0.574234	0.46072	1.91008	1.55998	1.22443	2.67823	4.53829	7.36064		0.02	0.247112	0.139012	0.184481	0.24721	0.0940061	0.0836627	0.0810475	0.0594122	0.0697834	0.0736622	0.0881354	0.206739	0.125149	0.134015	0.125659	0.109909	0.11653
1	0.69168	0.335878	0.700795	1.44576	0.560147	0.153182	0.332021	0.25529	0.506363	0.402912	0.863719	1.62328	1.04849	1.5482	2.58103	4.46092	7.31542		0.03	0.370669	0.208518	0.276722	0.370815	0.141009	0.125494	0.121571	0.0891183	0.104675	0.110493	0.132203	0.310108	0.187723	0.201022	0.188489	0.164864	0.174795
1	0.678579	0.35517	0.758907	1.47367	0.540324	0.120692	0.41512	0.337189	0.611666	0.460363	0.604903	1.98405	1.39233	1.42499	2.72738	4.88925	7.83999		0.04	0.494225	0.278024	0.368963	0.494419	0.188012	0.167325	0.162095	0.118824	0.139567	0.147324	0.176271	0.413477	0.250297	0.268029	0.251318	0.219818	0.23306
1																			0.05	0.617781	0.34753	0.461204	0.618024	0.235015	0.209157	0.202619	0.148531	0.174459	0.184156	0.220338	0.516847	0.312872	0.335037	0.314148	0.274773	0.291325
1	0.735292	0.349421	0.688245	1.36	0.395411	0.191962	0.29851	0.217873	0.426753	0.412914	0.760534	2.12353	1.30594	1.62606	3.43947	6.09803	10.023		0.06	0.741337	0.417036	0.553444	0.741629	0.282018	0.250988	0.243142	0.178237	0.20935	0.220987	0.264406	0.620216	0.375446	0.402044	0.376977	0.329727	0.34959
1	0.746043	0.30298	0.68781	1.34041	0.370588	0.131384	0.278187	0.195252	0.366572	0.37497	0.636749	2.00099	1.27753	1.56629	3.61697	6.28207	10.2536		0.07	0.864894	0.486542	0.645685	0.865234	0.329021	0.292819	0.283666	0.207943	0.244242	0.257818	0.308474	0.723585	0.43802	0.469051	0.439807	0.384682	0.407855
1	0.782551	0.403763	0.703098	1.27787	0.359079	0.149011	0.29146	0.208419	0.322768	0.301305	0.684563	1.73798	1.39212	1.24845	3.55875	6.72395	10.6977		0.08	0.98845	0.556048	0.737926	0.988839	0.376024	0.334651	0.32419	0.237649	0.279134	0.294649	0.352541	0.826955	0.500594	0.536059	0.502637	0.439636	0.46612
1	0.70849	0.449256	0.784393	1.41145	0.486917	0.177895	0.464678	0.271888	0.510319	0.451245	0.363035	1.9748	1.51271	1.30547	2.89876	5.62979	8.89389		0.09	1.11201	0.625554	0.830166	1.11244	0.423027	0.376482	0.364714	0.267355	0.314025	0.33148	0.396609	0.930324	0.563169	0.603066	0.565466	0.494591	0.524385
1	0.657965	0.330378	0.717085	1.51984	0.497441	0.103623	0.353557	0.321322	0.492975	0.392318	0.687295	1.7797	1.3567	1.31178	3.05531	5.21062	8.47424		0.1	1.23556	0.69506	0.922407	1.23605	0.47003	0.418313	0.405237	0.297061	0.348917	0.368311	0.440677	1.03369	0.625743	0.670074	0.628296	0.549546	0.58265
1	0.727996	0.345867	0.777999	1.37363	0.405172	0.0875401	0.3209	0.239154	0.361408	0.444248	0.641039	1.98843	1.38226	1.43853	3.39025	6.27827	9.88457		0.11	1.35912	0.764566	1.01465	1.35965	0.517034	0.460145	0.445761	0.326767	0.383809	0.405142	0.484744	1.13706	0.688317	0.737081	0.691125	0.6045	0.640915
1	0.638293	0.227271	0.747574	1.56668	0.716926	0.118032	0.330225	0.335335	0.738571	0.430468	0.985527	1.63063	0.928352	1.75648	2.18527	3.52515	5.87505		0.12	1.48267	0.834072	1.10689	1.48326	0.564037	0.501976	0.486285	0.356473	0.418701	0.441973	0.528812	1.24043	0.750892	0.804088	0.753955	0.659455	0.69918
1	0.650516	0.325916	0.906136	1.53724	0.650961	0.0948355	0.486354	0.40752	0.68456	0.626907	0.613418	2.01466	1.37316	1.46717	2.36149	4.44568	6.95286		0.13	1.60623	0.903578	1.19913	1.60686	0.61104	0.543807	0.526809	0.386179	0.453592	0.478804	0.57288	1.3438	0.813466	0.871096	0.816784	0.714409	0.757445
1	0.695125	0.35554	0.717225	1.43859	0.439326	0.162049	0.3742	0.243034	0.427182	0.429065	0.728487	1.949	1.40496	1.38723	3.27454	5.78903	9.43243		0.14	1.72979	0.973084	1.29137	1.73047	0.658043	0.585639	0.567332	0.415885	0.488484	0.515636	0.616947	1.44717	0.87604	0.938103	0.879614	0.769364	0.81571
1	0.94704	0.461413	0.86614	1.05592	0.387056	0.134218	0.399313	0.192242	0.438844	0.289829	0.751222	1.8826	1.52834	1.23179	2.72809	6.20528	9.28014		0.15	1.85334	1.04259	1.38361	1.85407	0.705046	0.62747	0.607856	0.445592	0.523376	0.552467	0.661015	1.55054	0.938615	1.00511	0.942444	0.824318	0.873975
1	0.710077	0.234348	0.717018	1.4083	0.718553	0.0877492	0.175671	0.491973	0.719281	0.386461	0.826705	1.53884	0.929152	1.65618	1.95991	3.25628	5.33831		0.16	1.9769	1.1121	1.47585	1.97768	0.752049	0.669301	0.64838	0.475298	0.558267	0.589298	0.705083	1.65391	1.00119	1.07212	1.00527	0.879273	0.93224
1	0.681885	0.258069	0.885077	1.46652	0.686885	0.158878	0.366172	0.289707	0.619788	0.48755	0.814089	1.61212	0.95486	1.68833	2.13503	3.8965	6.26284		0.17	2.10046	1.1816	1.56809	2.10128	0.799052	0.711133	0.688904	0.505004	0.593159	0.626129	0.749151	1.75728	1.06376	1.13912	1.0681	0.934227	0.990505
1	0.738692	0.339912	0.760894	1.35374	0.446896	0.179358	0.34126	0.231181	0.369367	0.505837	0.838222	1.95841	1.28093	1.5289	3.02922	5.57224	9.0028		0.18	2.22401	1.25111	1.66033	2.22489	0.846055	0.752964	0.729427	0.53471	0.628051	0.66296	0.793218	1.86065	1.12634	1.20613	1.13093	0.989182	1.04877
1	0.789839	0.495786	0.880416	1.26608	0.362534	0.110326	0.334909	0.20055	0.344103	0.49003	0.400984	2.30084	1.47699	1.55779	3.49231	7.56449	11.3611		0.19	2.34757	1.32061	1.75257	2.34849	0.893058	0.794795	0.769951	0.564416	0.662942	0.699791	0.837286	1.96402	1.18891	1.27314	1.19376	1.04414	1.10703
2	0.790877	0.379197	0.69139	1.26442	0.342559	0.117105	0.273123	0.127321	0.433969	0.282657	0.782574	2.09197	1.16898	1.78958	3.69109	6.87084	10.9038		0.2	2.47112	1.39012	1.84481	2.4721	0.940061	0.836627	0.810475	0.594122	0.697834	0.736622	0.881354	2.06739	1.25149	1.34015	1.25659	1.09909	1.1653
2	0.676392	0.344563	0.680038	1.47843	0.516396	0.124297	0.362559	0.287379	0.509784	0.373557	0.734723	1.71059	1.25861	1.35912	2.86298	4.86991	7.97359		0.21	2.59468	1.45963	1.93706	2.5957	0.987064	0.878458	0.850999	0.623828	0.732726	0.773453	0.925421	2.17076	1.31406	1.40715	1.31942	1.15405	1.22356
2	0.62243	0.25324	0.741613	1.60661	0.649118	0.0959926	0.469884	0.301863	0.671323	0.422385	0.752716	1.68491	1.18892	1.41718	2.47506	4.00287	6.62581		0.22	2.71824	1.52913	2.0293	2.71931	1.03407	0.920289	0.891522	0.653534	0.767618	0.810285	0.969489	2.27413	1.37663	1.47416	1.38225	1.209	1.28183
2	0.744034	0.495194	0.794551	1.34402	0.404201	0.135188	0.348296	0.183912	0.344039	0.519917	0.368639	2.13744	1.31669	1.62334	3.32514	6.7626	10.4222		0.23	2.84179	1.59864	2.12154	2.84291	1.08107	0.962121	0.932046	0.68324	0.802509	0.847116	1.01356	2.3775	1.43921	1.54117	1.44508	1.26395	1.34009
2																			0.24	2.96535	1.66814	2.21378	2.96652	1.12807	1.00395	0.97257	0.712946	0.837401	0.883947	1.05762	2.48086	1.50178	1.60818	1.50791	1.31891	1.39836
2	0.762672	0.356568	0.764887	1.31118	0.356977	0.182849	0.344879	0.290726	0.368696	0.378064	0.561475	2.0919	1.78052	1.17488	3.67301	6.92042	11.1056		0.25	3.08891	1.73765	2.30602	3.09012	1.17508	1.04578	1.01309	0.742653	0.872293	0.920778	1.10169	2.58423	1.56436	1.67518	1.57074	1.37386	1.45662
2	0.725626	0.31928	0.722209	1.37812	0.410281	0.144886	0.295311	0.221678	0.395649	0.361679	0.698725	1.84588	1.26009	1.46488	3.35897	5.93568	9.64779		0.26	3.21246	1.80716	2.39826	3.21373	1.22208	1.08761	1.05362	0.772359	0.907184	0.957609	1.14576	2.6876	1.62693	1.74219	1.63357	1.42882	1.51489
2	0.7601	0.353022	0.734322	1.31562	0.40432	0.141097	0.382187	0.250406	0.280591	0.444343	0.705527	1.79297	1.56459	1.14597	3.2539	6.01139	9.61427		0.27	3.33602	1.87666	2.4905	3.33733	1.26908	1.12945	1.09414	0.802065	0.942076	0.99444	1.18983	2.79097	1.68951	1.8092	1.6964	1.48377	1.57315
2	0.694471	0.459438	0.800856	1.43994	0.486278	0.201982	0.449578	0.310791	0.47798	0.552926	0.423698	2.11999	1.56365	1.3558	2.96115	5.78836	9.16487		0.28	3.45957	1.94617	2.58274	3.46094	1.31609	1.17128	1.13466	0.831771	0.976968	1.03127	1.23389	2.89434	1.75208	1.87621	1.75923	1.53873	1.63142
2	0.653208	0.352747	0.743996	1.53091	0.415789	0.123197	0.380798	0.283524	0.37689	0.449345	0.424147	1.98715	1.59774	1.24373	3.68193	6.4432	10.4214		0.29	3.58313	2.01567	2.67498	3.58454	1.36309	1.21311	1.17519	0.861477	1.01186	1.0681	1.27796	2.99771	1.81465	1.94321	1.82206	1.59368	1.68968
2	0.743971	0.366322	0.80321	1.34414	0.467936	0.085768	0.280706	0.306112	0.418008	0.486317	0.599201	1.93258	1.25405	1.54107	2.87248	5.4965	8.55227		0.3	3.70669	2.08518	2.76722	3.70815	1.41009	1.25494	1.21571	0.891183	1.04675	1.10493	1.32203	3.10108	1.87723	2.01022	1.88489	1.64864	1.74795
2	0.658562	0.251279	0.765171	1.51846	0.632374	0.112371	0.330613	0.308964	0.547745	0.525893	0.78828	1.69779	1.01139	1.67867	2.4012	4.02204	6.60094		0.31	3.83024	2.15469	2.85946	3.83175	1.45709	1.29677	1.25624	0.920889	1.08164	1.14176	1.3661	3.20445	1.9398	2.07723	1.94772	1.70359	1.80621
2	0.777966	0.347683	0.878972	1.2854	0.434316	0.0998196	0.359113	0.241858	0.483979	0.497866	0.583833	2.26067	1.38372	1.63376	2.95961	5.93289	9.12233		0.32	3.9538	2.22419	2.9517	3.95536	1.5041	1.3386	1.29676	0.950595	1.11653	1.1786	1.41017	3.30782	2.00238	2.14424	2.01055	1.75855	1.86448
2	0.75095	0.31382	0.713357	1.33165	0.400925	0.141337	0.34544	0.203766	0.344518	0.442729	0.713807	1.96358	1.36985	1.43343	3.32144	5.90594	9.5799		0.33	4.07736	2.2937	3.04394	4.07896	1.5511	1.38043	1.33728	0.980301	1.15143	1.21543	1.45423	3.41119	2.06495	2.21124	2.07338	1.8135	1.92274
2	0.845442	0.397449	0.742292	1.18281	0.371564	0.164763	0.29168	0.159245	0.333861	0.411206	0.782896	2.00522	1.21359	1.65231	3.18334	6.31951	9.94628		0.34	4.20091	2.3632	3.13618	4.20257	1.5981	1.42227	1.37781	1.01001	1.18632	1.25226	1.4983	3.51456	2.12753	2.27825	2.13621	1.86845	1.98101
2	0.779929	0.273022	0.873779	1.28217	0.486197	0.0689192	0.30393	0.226988	0.65767	0.25949	0.594363	1.8864	1.09198	1.7275	2.63714	5.08105	7.85994		0.35	4.32447	2.43271	3.22843	4.32617	1.64511	1.4641	1.41833	1.03971	1.22121	1.28909	1.54237	3.61793	2.1901	2.34526	2.19903	1.92341	2.03927
2	0.625641	0.269017	0.731595	1.59836	0.862911	0.104114	0.327676	0.306824	0.427901	0.71257	1.09659	1.32166	0.735302	1.79743	1.85229	3.01229	4.98523		0.36	4.44802	2.50222	3.32067	4.44977	1.69211	1.50593	1.45885	1.06942	1.2561	1.32592	1.58644	3.7213	2.25267	2.41226	2.26186	1.97836	2.09754
2	0.779887	0.359474	0.791929	1.28224	0.447561	0.114171	0.348174	0.270857	0.40584	0.388318	0.774155	1.77441	1.38312	1.2829	2.86495	5.53304	8.65308		0.37	4.57158	2.57172	3.41291	4.57338	1.73911	1.54776	1.49938	1.09913	1.29099	1.36275	1.6305	3.82467	2.31525	2.47927	2.32469	2.03332	2.1558
2	0.795022	0.462753	0.960961	1.25783	0.457826	0.0939317	0.387706	0.25106	0.68089	0.290302	0.384592	2.12131	1.39522	1.52042	2.74739	6.09574	9.0483		0.38	4.69514	2.64123	3.50515	4.69698	1.78612	1.58959	1.5399	1.12883	1.32588	1.39958	1.67457	3.92804	2.37782	2.54628	2.38752	2.08827	2.21407
V1 mean	0.723033	0.347943	0.774372	1.39812	0.504998	0.13496	0.362929	0.282172	0.502433	0.432892	0.694456	1.88106	1.30824	1.45829	2.87927	5.33282	8.49967		0.39	4.81869	2.71073	3.59739	4.82059	1.83312	1.63142	1.58043	1.15854	1.36078	1.43641	1.71864	4.0314	2.4404	2.61329	2.45035	2.14323	2.27233
V2 mean	0.732621	0.353004	0.774174	1.37513	0.474863	0.125099	0.348981	0.251849	0.453296	0.433309	0.653885	1.91258	1.30767	1.49122	3.00684	5.61135	8.90154		0.4	4.94225	2.78024	3.68963	4.94419	1.88012	1.67325	1.62095	1.18824	1.39567	1.47324	1.76271	4.13477	2.50297	2.68029	2.51318	2.19818	2.3306
sd1	0.0808361	0.0729382	0.07323	0.144296	0.126463	0.035105	0.0834808	0.0930081	0.134055	0.0864223	0.165743	0.197033	0.205504	0.167443	0.515519	1.15119	1.70977		0.41	5.06581	2.84974	3.78187	5.0678	1.92712	1.71508	1.66147	1.21795	1.43056	1.51008	1.80677	4.23814	2.56555	2.7473	2.57601	2.25314	2.38886
sd2	0.0638592	0.0717122	0.0704858	0.124975	0.126763	0.0351027	0.0512207	0.0471464	0.123254	0.105927	0.185132	0.228065	0.244135	0.196179	0.470254	1.04818	1.57995		0.42	5.18936	2.91925	3.87411	5.1914	1.97413	1.75692	1.702	1.24766	1.46545	1.54691	1.85084	4.34151	2.62812	2.81431	2.63884	2.30809	2.44713
sdDiff	0.0585186	0.0500595	0.0839512	0.113112	0.107439	0.0322628	0.0895595	0.0949878	0.143998	0.117534	0.157589	0.181975	0.209069	0.217631	0.458266	0.970405	1.45879		0.43	5.31292	2.98876	3.96635	5.31501	2.02113	1.79875	1.74252	1.27736	1.50034	1.58374	1.89491	4.44488	2.6907	2.88132	2.70167	2.36305	2.50539
corr	0.69623	0.760595	0.318024	0.655614	0.639971	0.577656	0.183784	0.211016	0.376052	0.26626	0.601454	0.64225	0.579261	0.291639	0.571086	0.614194	0.609227		0.44	5.43647	3.05826	4.05859	5.43861	2.06813	1.84058	1.78304	1.30707	1.53524	1.62057	1.93898	4.54825	2.75327	2.94832	2.7645	2.418	2.56366
																			0.45	5.56003	3.12777	4.15083	5.56222	2.11514	1.88241	1.82357	1.33677	1.57013	1.6574	1.98305	4.65162	2.81584	3.01533	2.82733	2.47295	2.62192
																			0.46	5.68359	3.19727	4.24307	5.68582	2.16214	1.92424	1.86409	1.36648	1.60502	1.69423	2.02711	4.75499	2.87842	3.08234	2.89016	2.52791	2.68019
																			0.47	5.80714	3.26678	4.33531	5.80943	2.20914	1.96607	1.90462	1.39619	1.63991	1.73106	2.07118	4.85836	2.94099	3.14935	2.95299	2.58286	2.73845
																			0.48	5.9307	3.33629	4.42755	5.93303	2.25615	2.0079	1.94514	1.42589	1.6748	1.76789	2.11525	4.96173	3.00357	3.21635	3.01582	2.63782	2.79672
																			0.49	6.05426	3.40579	4.5198	6.05664	2.30315	2.04974	1.98566	1.4556	1.70969	1.80472	2.15932	5.0651	3.06614	3.28336	3.07865	2.69277	2.85498
																			0.5	6.17781	3.4753	4.61204	6.18024	2.35015	2.09157	2.02619	1.48531	1.74459	1.84156	2.20338	5.16847	3.12872	3.35037	3.14148	2.74773	2.91325
																			0.51	6.30137	3.5448	4.70428	6.30385	2.39716	2.1334	2.06671	1.51501	1.77948	1.87839	2.24745	5.27184	3.19129	3.41737	3.20431	2.80268	2.97151
																			0.52	6.42492	3.61431	4.79652	6.42745	2.44416	2.17523	2.10723	1.54472	1.81437	1.91522	2.29152	5.37521	3.25386	3.48438	3.26714	2.85764	3.02978
																			0.53	6.54848	3.68382	4.88876	6.55106	2.49116	2.21706	2.14776	1.57442	1.84926	1.95205	2.33559	5.47858	3.31644	3.55139	3.32997	2.91259	3.08804
																			0.54	6.67204	3.75332	4.981	6.67466	2.53816	2.25889	2.18828	1.60413	1.88415	1.98888	2.37965	5.58194	3.37901	3.6184	3.3928	2.96755	3.14631
																			0.55	6.79559	3.82283	5.07324	6.79827	2.58517	2.30072	2.22881	1.63384	1.91904	2.02571	2.42372	5.68531	3.44159	3.6854	3.45563	3.0225	3.20457
																			0.56	6.91915	3.89233	5.16548	6.92187	2.63217	2.34255	2.26933	1.66354	1.95394	2.06254	2.46779	5.78868	3.50416	3.75241	3.51846	3.07745	3.26284
																			0.57	7.04271	3.96184	5.25772	7.04548	2.67917	2.38439	2.30985	1.69325	1.98883	2.09937	2.51186	5.89205	3.56674	3.81942	3.58129	3.13241	3.3211
																			0.58	7.16626	4.03135	5.34996	7.16908	2.72618	2.42622	2.35038	1.72295	2.02372	2.1362	2.55593	5.99542	3.62931	3.88643	3.64411	3.18736	3.37937
																			0.59	7.28982	4.10085	5.4422	7.29269	2.77318	2.46805	2.3909	1.75266	2.05861	2.17304	2.59999	6.09879	3.69188	3.95343	3.70694	3.24232	3.43763
																			0.6	7.41337	4.17036	5.53444	7.41629	2.82018	2.50988	2.43142	1.78237	2.0935	2.20987	2.64406	6.20216	3.75446	4.02044	3.76977	3.29727	3.4959
																			0.61	7.53693	4.23986	5.62668	7.5399	2.86719	2.55171	2.47195	1.81207	2.12839	2.2467	2.68813	6.30553	3.81703	4.08745	3.8326	3.35223	3.55416
																			0.62	7.66049	4.30937	5.71892	7.6635	2.91419	2.59354	2.51247	1.84178	2.16329	2.28353	2.7322	6.4089	3.87961	4.15446	3.89543	3.40718	3.61243
																			0.63	7.78404	4.37888	5.81117	7.78711	2.96119	2.63537	2.553	1.87148	2.19818	2.32036	2.77626	6.51227	3.94218	4.22146	3.95826	3.46214	3.67069
																			0.64	7.9076	4.44838	5.90341	7.91071	3.0082	2.67721	2.59352	1.90119	2.23307	2.35719	2.82033	6.61564	4.00476	4.28847	4.02109	3.51709	3.72896
																			0.65	8.03116	4.51789	5.99565	8.03432	3.0552	2.71904	2.63404	1.9309	2.26796	2.39402	2.8644	6.71901	4.06733	4.35548	4.08392	3.57205	3.78722
																			0.66	8.15471	4.58739	6.08789	8.15792	3.1022	2.76087	2.67457	1.9606	2.30285	2.43085	2.90847	6.82238	4.1299	4.42249	4.14675	3.627	3.84549
																			0.67	8.27827	4.6569	6.18013	8.28153	3.1492	2.8027	2.71509	1.99031	2.33774	2.46768	2.95253	6.92575	4.19248	4.48949	4.20958	3.68195	3.90375
																			0.68	8.40182	4.72641	6.27237	8.40513	3.19621	2.84453	2.75561	2.02002	2.37264	2.50452	2.9966	7.02912	4.25505	4.5565	4.27241	3.73691	3.96202
																			0.69	8.52538	4.79591	6.36461	8.52874	3.24321	2.88636	2.79614	2.04972	2.40753	2.54135	3.04067	7.13249	4.31763	4.62351	4.33524	3.79186	4.02028
																			0.7	8.64894	4.86542	6.45685	8.65234	3.29021	2.92819	2.83666	2.07943	2.44242	2.57818	3.08474	7.23585	4.3802	4.69051	4.39807	3.84682	4.07855
																			0.71	8.77249	4.93492	6.54909	8.77594	3.33722	2.97002	2.87719	2.10913	2.47731	2.61501	3.12881	7.33922	4.44278	4.75752	4.4609	3.90177	4.13681
																			0.72	8.89605	5.00443	6.64133	8.89955	3.38422	3.01186	2.91771	2.13884	2.5122	2.65184	3.17287	7.44259	4.50535	4.82453	4.52373	3.95673	4.19508
																			0.73	9.01961	5.07394	6.73357	9.02315	3.43122	3.05369	2.95823	2.16855	2.54709	2.68867	3.21694	7.54596	4.56792	4.89154	4.58656	4.01168	4.25334
																			0.74	9.14316	5.14344	6.82581	9.14676	3.47823	3.09552	2.99876	2.19825	2.58199	2.7255	3.26101	7.64933	4.6305	4.95854	4.64939	4.06664	4.31161
																			0.75	9.26672	5.21295	6.91805	9.27036	3.52523	3.13735	3.03928	2.22796	2.61688	2.76233	3.30508	7.7527	4.69307	5.02555	4.71222	4.12159	4.36987
																			0.76	9.39027	5.28245	7.01029	9.39397	3.57223	3.17918	3.0798	2.25766	2.65177	2.79916	3.34914	7.85607	4.75565	5.09256	4.77505	4.17655	4.42814
																			0.77	9.51383	5.35196	7.10254	9.51757	3.61923	3.22101	3.12033	2.28737	2.68666	2.836	3.39321	7.95944	4.81822	5.15957	4.83788	4.2315	4.4864
																			0.78	9.63739	5.42147	7.19478	9.64118	3.66624	3.26284	3.16085	2.31708	2.72155	2.87283	3.43728	8.06281	4.8808	5.22657	4.90071	4.28645	4.54467
																			0.79	9.76094	5.49097	7.28702	9.76478	3.71324	3.30468	3.20138	2.34678	2.75644	2.90966	3.48135	8.16618	4.94337	5.29358	4.96354	4.34141	4.60293
																			0.8	9.8845	5.56048	7.37926	9.88839	3.76024	3.34651	3.2419	2.37649	2.79134	2.94649	3.52541	8.26955	5.00594	5.36059	5.02637	4.39636	4.6612
																			0.81	10.0081	5.62998	7.4715	10.012	3.80725	3.38834	3.28242	2.40619	2.82623	2.98332	3.56948	8.37292	5.06852	5.4276	5.08919	4.45132	4.71946
																			0.82	10.1316	5.69949	7.56374	10.1356	3.85425	3.43017	3.32295	2.4359	2.86112	3.02015	3.61355	8.47629	5.13109	5.4946	5.15202	4.50627	4.77773
																			0.83	10.2552	5.769	7.65598	10.2592	3.90125	3.472	3.36347	2.46561	2.89601	3.05698	3.65762	8.57966	5.19367	5.56161	5.21485	4.56123	4.83599
																			0.84	10.3787	5.8385	7.74822	10.3828	3.94826	3.51383	3.40399	2.49531	2.9309	3.09381	3.70168	8.68303	5.25624	5.62862	5.27768	4.61618	4.89426
																			0.85	10.5023	5.90801	7.84046	10.5064	3.99526	3.55566	3.44452	2.52502	2.9658	3.13064	3.74575	8.78639	5.31882	5.69562	5.34051	4.67114	4.95252
																			0.86	10.6258	5.97751	7.9327	10.63	4.04226	3.5975	3.48504	2.55472	3.00069	3.16748	3.78982	8.88976	5.38139	5.76263	5.40334	4.72609	5.01079
																			0.87	10.7494	6.04702	8.02494	10.7536	4.08927	3.63933	3.52557	2.58443	3.03558	3.20431	3.83389	8.99313	5.44396	5.82964	5.46617	4.78105	5.06905
																			0.88	10.8729	6.11653	8.11718	10.8772	4.13627	3.68116	3.56609	2.61414	3.07047	3.24114	3.87796	9.0965	5.50654	5.89665	5.529	4.836	5.12732
																			0.89	10.9965	6.18603	8.20942	11.0008	4.18327	3.72299	3.60661	2.64384	3.10536	3.27797	3.92202	9.19987	5.56911	5.96365	5.59183	4.89096	5.18558
																			0.9	11.1201	6.25554	8.30166	11.1244	4.23027	3.76482	3.64714	2.67355	3.14025	3.3148	3.96609	9.30324	5.63169	6.03066	5.65466	4.94591	5.24385
																			0.91	11.2436	6.32504	8.39391	11.248	4.27728	3.80665	3.68766	2.70326	3.17515	3.35163	4.01016	9.40661	5.69426	6.09767	5.71749	5.00086	5.30211
																			0.92	11.3672	6.39455	8.48615	11.3716	4.32428	3.84848	3.72818	2.73296	3.21004	3.38846	4.05423	9.50998	5.75684	6.16468	5.78032	5.05582	5.36038
																			0.93	11.4907	6.46406	8.57839	11.4953	4.37128	3.89031	3.76871	2.76267	3.24493	3.42529	4.09829	9.61335	5.81941	6.23168	5.84315	5.11077	5.41864
																			0.94	11.6143	6.53356	8.67063	11.6189	4.41829	3.93215	3.80923	2.79237	3.27982	3.46212	4.14236	9.71672	5.88198	6.29869	5.90598	5.16573	5.47691
																			0.95	11.7378	6.60307	8.76287	11.7425	4.46529	3.97398	3.84976	2.82208	3.31471	3.49896	4.18643	9.82009	5.94456	6.3657	5.96881	5.22068	5.53517
																			0.96	11.8614	6.67257	8.85511	11.8661	4.51229	4.01581	3.89028	2.85179	3.3496	3.53579	4.2305	9.92346	6.00713	6.43271	6.03164	5.27564	5.59344
																			0.97	11.985	6.74208	8.94735	11.9897	4.5593	4.05764	3.9308	2.88149	3.3845	3.57262	4.27456	10.0268	6.06971	6.49971	6.09447	5.33059	5.6517
																			0.98	12.1085	6.81159	9.03959	12.1133	4.6063	4.09947	3.97133	2.9112	3.41939	3.60945	4.31863	10.1302	6.13228	6.56672	6.1573	5.38555	5.70997
																			0.99	12.2321	6.88109	9.13183	12.2369	4.6533	4.1413	4.01185	2.9409	3.45428	3.64628	4.3627	10.2336	6.19486	6.63373	6.22013	5.4405	5.76823
																			1	12.3556	6.9506	9.22407	12.3605	4.7003	4.18313	4.05237	2.97061	3.48917	3.68311	4.40677	10.3369	6.25743	6.70074	6.28296	5.49546	5.8265

### Sheet: 50%
	Total sample size (N)
Change%	ATP_ALPHA / PCr	ATP_BETA / PCr	ATP_GAMMA / PCr	PCr /ATP_ALPHA	Pi /ATP_ALPHA	tNAD /ATP_ALPHA	GPC /ATP_ALPHA	GPE /ATP_ALPHA	PC /ATP_ALPHA	PE /ATP_ALPHA	MP /ATP_ALPHA	PME/Pi	PDE/Pi	PME/PDE	PCr/Pi	ATP/Pi	HEP/Pi
0.01	252	796	452	252	1739	2196	2340	4354	3156	2832	1979	360	982	856	974	1273	1132
0.02	63	199	113	63	435	549	585	1089	789	708	495	90	246	214	244	319	283
0.03	28	89	51	28	194	244	260	484	351	315	220	40	110	96	109	142	126
0.04	16	50	29	16	109	138	147	273	198	177	124	23	62	54	61	80	71
0.05	11	32	19	11	70	88	94	175	127	114	80	15	40	35	39	51	46
0.06	7	23	13	7	49	61	65	121	88	79	55	10	28	24	28	36	32
0.07	6	17	10	6	36	45	48	89	65	58	41	8	21	18	20	26	24
0.08	4	13	8	4	28	35	37	69	50	45	31	6	16	14	16	20	18
0.09	4	10	6	4	22	28	29	54	39	35	25	5	13	11	13	16	14
0.1	3	8	5	3	18	22	24	44	32	29	20	4	10	9	10	13	12
0.11	3	7	4	3	15	19	20	36	27	24	17	3	9	8	9	11	10
0.12	2	6	4	2	13	16	17	31	22	20	14	3	7	6	7	9	8
0.13	2	5	3	2	11	13	14	26	19	17	12	3	6	6	6	8	7
0.14	2	5	3	2	9	12	12	23	17	15	11	2	6	5	5	7	6
0.15	2	4	3	2	8	10	11	20	15	13	9	2	5	4	5	6	6
0.16	1	4	2	1	7	9	10	18	13	12	8	2	4	4	4	5	5
0.17	1	3	2	1	7	8	9	16	11	10	7	2	4	3	4	5	4
0.18	1	3	2	1	6	7	8	14	10	9	7	2	4	3	4	4	4
0.19	1	3	2	1	5	7	7	13	9	8	6	1	3	3	3	4	4
0.2	1	2	2	1	5	6	6	11	8	8	5	1	3	3	3	4	3
0.21	1	2	2	1	4	5	6	10	8	7	5	1	3	2	3	3	3
0.22	1	2	1	1	4	5	5	9	7	6	5	1	3	2	3	3	3
0.23	1	2	1	1	4	5	5	9	6	6	4	1	2	2	2	3	3
0.24	1	2	1	1	4	4	5	8	6	5	4	1	2	2	2	3	2
0.25	1	2	1	1	3	4	4	7	6	5	4	1	2	2	2	3	2
0.26	1	2	1	1	3	4	4	7	5	5	3	1	2	2	2	2	2
0.27	1	2	1	1	3	4	4	6	5	4	3	1	2	2	2	2	2
0.28	1	2	1	1	3	3	3	6	5	4	3	1	2	2	2	2	2
0.29	1	1	1	1	3	3	3	6	4	4	3	1	2	2	2	2	2
0.3	1	1	1	1	2	3	3	5	4	4	3	1	2	1	2	2	2
0.31	1	1	1	1	2	3	3	5	4	3	3	1	2	1	2	2	2
0.32	1	1	1	1	2	3	3	5	4	3	2	1	1	1	1	2	2
0.33	1	1	1	1	2	3	3	4	3	3	2	1	1	1	1	2	2
0.34	1	1	1	1	2	2	3	4	3	3	2	1	1	1	1	2	1
0.35	1	1	1	1	2	2	2	4	3	3	2	1	1	1	1	2	1
0.36	1	1	1	1	2	2	2	4	3	3	2	1	1	1	1	1	1
0.37	1	1	1	1	2	2	2	4	3	3	2	1	1	1	1	1	1
0.38	1	1	1	1	2	2	2	4	3	2	2	1	1	1	1	1	1
0.39	1	1	1	1	2	2	2	3	3	2	2	1	1	1	1	1	1
0.4	1	1	1	1	2	2	2	3	2	2	2	1	1	1	1	1	1
0.41	1	1	1	1	2	2	2	3	2	2	2	1	1	1	1	1	1
0.42	1	1	1	1	1	2	2	3	2	2	2	1	1	1	1	1	1
0.43	1	1	1	1	1	2	2	3	2	2	2	1	1	1	1	1	1
0.44	1	1	1	1	1	2	2	3	2	2	2	1	1	1	1	1	1
0.45	1	1	1	1	1	2	2	3	2	2	1	1	1	1	1	1	1
0.46	1	1	1	1	1	2	2	3	2	2	1	1	1	1	1	1	1
0.47	1	1	1	1	1	1	2	2	2	2	1	1	1	1	1	1	1
0.48	1	1	1	1	1	1	2	2	2	2	1	1	1	1	1	1	1
0.49	1	1	1	1	1	1	1	2	2	2	1	1	1	1	1	1	1
0.5	1	1	1	1	1	1	1	2	2	2	1	1	1	1	1	1	1
0.51	1	1	1	1	1	1	1	2	2	2	1	1	1	1	1	1	1
0.52	1	1	1	1	1	1	1	2	2	2	1	1	1	1	1	1	1
0.53	1	1	1	1	1	1	1	2	2	2	1	1	1	1	1	1	1
0.54	1	1	1	1	1	1	1	2	2	1	1	1	1	1	1	1	1
0.55	1	1	1	1	1	1	1	2	2	1	1	1	1	1	1	1	1
0.56	1	1	1	1	1	1	1	2	2	1	1	1	1	1	1	1	1
0.57	1	1	1	1	1	1	1	2	1	1	1	1	1	1	1	1	1
0.58	1	1	1	1	1	1	1	2	1	1	1	1	1	1	1	1	1
0.59	1	1	1	1	1	1	1	2	1	1	1	1	1	1	1	1	1
0.6	1	1	1	1	1	1	1	2	1	1	1	1	1	1	1	1	1
0.61	1	1	1	1	1	1	1	2	1	1	1	1	1	1	1	1	1
0.62	1	1	1	1	1	1	1	2	1	1	1	1	1	1	1	1	1
0.63	1	1	1	1	1	1	1	2	1	1	1	1	1	1	1	1	1
0.64	1	1	1	1	1	1	1	2	1	1	1	1	1	1	1	1	1
0.65	1	1	1	1	1	1	1	2	1	1	1	1	1	1	1	1	1
0.66	1	1	1	1	1	1	1	1	1	1	1	1	1	1	1	1	1
0.67	1	1	1	1	1	1	1	1	1	1	1	1	1	1	1	1	1
0.68	1	1	1	1	1	1	1	1	1	1	1	1	1	1	1	1	1
0.69	1	1	1	1	1	1	1	1	1	1	1	1	1	1	1	1	1
0.7	1	1	1	1	1	1	1	1	1	1	1	1	1	1	1	1	1
0.71	1	1	1	1	1	1	1	1	1	1	1	1	1	1	1	1	1
0.72	1	1	1	1	1	1	1	1	1	1	1	1	1	1	1	1	1
0.73	1	1	1	1	1	1	1	1	1	1	1	1	1	1	1	1	1
0.74	1	1	1	1	1	1	1	1	1	1	1	1	1	1	1	1	1
0.75	1	1	1	1	1	1	1	1	1	1	1	1	1	1	1	1	1
0.76	1	1	1	1	1	1	1	1	1	1	1	1	1	1	1	1	1
0.77	1	1	1	1	1	1	1	1	1	1	1	1	1	1	1	1	1
0.78	1	1	1	1	1	1	1	1	1	1	1	1	1	1	1	1	1
0.79	1	1	1	1	1	1	1	1	1	1	1	1	1	1	1	1	1
0.8	1	1	1	1	1	1	1	1	1	1	1	1	1	1	1	1	1
0.81	1	1	1	1	1	1	1	1	1	1	1	1	1	1	1	1	1
0.82	1	1	1	1	1	1	1	1	1	1	1	1	1	1	1	1	1
0.83	1	1	1	1	1	1	1	1	1	1	1	1	1	1	1	1	1
0.84	1	1	1	1	1	1	1	1	1	1	1	1	1	1	1	1	1
0.85	1	1	1	1	1	1	1	1	1	1	1	1	1	1	1	1	1
0.86	1	1	1	1	1	1	1	1	1	1	1	1	1	1	1	1	1
0.87	1	1	1	1	1	1	1	1	1	1	1	1	1	1	1	1	1
0.88	1	1	1	1	1	1	1	1	1	1	1	1	1	1	1	1	1
0.89	1	1	1	1	1	1	1	1	1	1	1	1	1	1	1	1	1
0.9	1	1	1	1	1	1	1	1	1	1	1	1	1	1	1	1	1
0.91	1	1	1	1	1	1	1	1	1	1	1	1	1	1	1	1	1
0.92	1	1	1	1	1	1	1	1	1	1	1	1	1	1	1	1	1
0.93	1	1	1	1	1	1	1	1	1	1	1	1	1	1	1	1	1
0.94	1	1	1	1	1	1	1	1	1	1	1	1	1	1	1	1	1
0.95	1	1	1	1	1	1	1	1	1	1	1	1	1	1	1	1	1
0.96	1	1	1	1	1	1	1	1	1	1	1	1	1	1	1	1	1
0.97	1	1	1	1	1	1	1	1	1	1	1	1	1	1	1	1	1
0.98	1	1	1	1	1	1	1	1	1	1	1	1	1	1	1	1	1
0.99	1	1	1	1	1	1	1	1	1	1	1	1	1	1	1	1	1
1	1	1	1	1	1	1	1	1	1	1	1	1	1	1	1	1	1

### Sheet: 60%
	Total sample size (N)
Change%	ATP_ALPHA / PCr	ATP_BETA / PCr	ATP_GAMMA / PCr	PCr /ATP_ALPHA	Pi /ATP_ALPHA	tNAD /ATP_ALPHA	GPC /ATP_ALPHA	GPE /ATP_ALPHA	PC /ATP_ALPHA	PE /ATP_ALPHA	MP /ATP_ALPHA	PME/Pi	PDE/Pi	PME/PDE	PCr/Pi	ATP/Pi	HEP/Pi
0.01	321	1015	576	321	2218	2800	2984	5552	4024	3612	2523	459	1252	1092	1241	1623	1444
0.02	81	254	144	81	555	700	746	1388	1006	903	631	115	313	273	311	406	361
0.03	36	113	64	36	247	312	332	617	448	402	281	51	140	122	138	181	161
0.04	21	64	36	21	139	175	187	347	252	226	158	29	79	69	78	102	91
0.05	13	41	24	13	89	112	120	223	161	145	101	19	51	44	50	65	58
0.06	9	29	16	9	62	78	83	155	112	101	71	13	35	31	35	46	41
0.07	7	21	12	7	46	58	61	114	83	74	52	10	26	23	26	34	30
0.08	6	16	9	6	35	44	47	87	63	57	40	8	20	18	20	26	23
0.09	4	13	8	4	28	35	37	69	50	45	32	6	16	14	16	21	18
0.1	4	11	6	4	23	28	30	56	41	37	26	5	13	11	13	17	15
0.11	3	9	5	3	19	24	25	46	34	30	21	4	11	10	11	14	12
0.12	3	8	4	3	16	20	21	39	28	26	18	4	9	8	9	12	11
0.13	2	7	4	2	14	17	18	33	24	22	15	3	8	7	8	10	9
0.14	2	6	3	2	12	15	16	29	21	19	13	3	7	6	7	9	8
0.15	2	5	3	2	10	13	14	25	18	17	12	3	6	5	6	8	7
0.16	2	4	3	2	9	11	12	22	16	15	10	2	5	5	5	7	6
0.17	2	4	2	2	8	10	11	20	14	13	9	2	5	4	5	6	5
0.18	1	4	2	1	7	9	10	18	13	12	8	2	4	4	4	6	5
0.19	1	3	2	1	7	8	9	16	12	11	7	2	4	4	4	5	4
0.2	1	3	2	1	6	7	8	14	11	10	7	2	4	3	4	5	4
0.21	1	3	2	1	6	7	7	13	10	9	6	2	3	3	3	4	4
0.22	1	3	2	1	5	6	7	12	9	8	6	1	3	3	3	4	3
0.23	1	2	2	1	5	6	6	11	8	7	5	1	3	3	3	4	3
0.24	1	2	1	1	4	5	6	10	7	7	5	1	3	2	3	3	3
0.25	1	2	1	1	4	5	5	9	7	6	5	1	3	2	2	3	3
0.26	1	2	1	1	4	5	5	9	6	6	4	1	2	2	2	3	3
0.27	1	2	1	1	4	4	5	8	6	5	4	1	2	2	2	3	2
0.28	1	2	1	1	3	4	4	8	6	5	4	1	2	2	2	3	2
0.29	1	2	1	1	3	4	4	7	5	5	3	1	2	2	2	2	2
0.3	1	2	1	1	3	4	4	7	5	5	3	1	2	2	2	2	2
0.31	1	2	1	1	3	3	4	6	5	4	3	1	2	2	2	2	2
0.32	1	1	1	1	3	3	3	6	4	4	3	1	2	2	2	2	2
0.33	1	1	1	1	3	3	3	6	4	4	3	1	2	2	2	2	2
0.34	1	1	1	1	2	3	3	5	4	4	3	1	2	1	2	2	2
0.35	1	1	1	1	2	3	3	5	4	3	3	1	2	1	2	2	2
0.36	1	1	1	1	2	3	3	5	4	3	2	1	1	1	1	2	2
0.37	1	1	1	1	2	3	3	5	3	3	2	1	1	1	1	2	2
0.38	1	1	1	1	2	2	3	4	3	3	2	1	1	1	1	2	1
0.39	1	1	1	1	2	2	2	4	3	3	2	1	1	1	1	2	1
0.4	1	1	1	1	2	2	2	4	3	3	2	1	1	1	1	2	1
0.41	1	1	1	1	2	2	2	4	3	3	2	1	1	1	1	1	1
0.42	1	1	1	1	2	2	2	4	3	3	2	1	1	1	1	1	1
0.43	1	1	1	1	2	2	2	4	3	2	2	1	1	1	1	1	1
0.44	1	1	1	1	2	2	2	3	3	2	2	1	1	1	1	1	1
0.45	1	1	1	1	2	2	2	3	2	2	2	1	1	1	1	1	1
0.46	1	1	1	1	2	2	2	3	2	2	2	1	1	1	1	1	1
0.47	1	1	1	1	2	2	2	3	2	2	2	1	1	1	1	1	1
0.48	1	1	1	1	1	2	2	3	2	2	2	1	1	1	1	1	1
0.49	1	1	1	1	1	2	2	3	2	2	2	1	1	1	1	1	1
0.5	1	1	1	1	1	2	2	3	2	2	2	1	1	1	1	1	1
0.51	1	1	1	1	1	2	2	3	2	2	1	1	1	1	1	1	1
0.52	1	1	1	1	1	2	2	3	2	2	1	1	1	1	1	1	1
0.53	1	1	1	1	1	1	2	2	2	2	1	1	1	1	1	1	1
0.54	1	1	1	1	1	1	2	2	2	2	1	1	1	1	1	1	1
0.55	1	1	1	1	1	1	1	2	2	2	1	1	1	1	1	1	1
0.56	1	1	1	1	1	1	1	2	2	2	1	1	1	1	1	1	1
0.57	1	1	1	1	1	1	1	2	2	2	1	1	1	1	1	1	1
0.58	1	1	1	1	1	1	1	2	2	2	1	1	1	1	1	1	1
0.59	1	1	1	1	1	1	1	2	2	2	1	1	1	1	1	1	1
0.6	1	1	1	1	1	1	1	2	2	2	1	1	1	1	1	1	1
0.61	1	1	1	1	1	1	1	2	2	1	1	1	1	1	1	1	1
0.62	1	1	1	1	1	1	1	2	2	1	1	1	1	1	1	1	1
0.63	1	1	1	1	1	1	1	2	2	1	1	1	1	1	1	1	1
0.64	1	1	1	1	1	1	1	2	1	1	1	1	1	1	1	1	1
0.65	1	1	1	1	1	1	1	2	1	1	1	1	1	1	1	1	1
0.66	1	1	1	1	1	1	1	2	1	1	1	1	1	1	1	1	1
0.67	1	1	1	1	1	1	1	2	1	1	1	1	1	1	1	1	1
0.68	1	1	1	1	1	1	1	2	1	1	1	1	1	1	1	1	1
0.69	1	1	1	1	1	1	1	2	1	1	1	1	1	1	1	1	1
0.7	1	1	1	1	1	1	1	2	1	1	1	1	1	1	1	1	1
0.71	1	1	1	1	1	1	1	2	1	1	1	1	1	1	1	1	1
0.72	1	1	1	1	1	1	1	2	1	1	1	1	1	1	1	1	1
0.73	1	1	1	1	1	1	1	2	1	1	1	1	1	1	1	1	1
0.74	1	1	1	1	1	1	1	2	1	1	1	1	1	1	1	1	1
0.75	1	1	1	1	1	1	1	1	1	1	1	1	1	1	1	1	1
0.76	1	1	1	1	1	1	1	1	1	1	1	1	1	1	1	1	1
0.77	1	1	1	1	1	1	1	1	1	1	1	1	1	1	1	1	1
0.78	1	1	1	1	1	1	1	1	1	1	1	1	1	1	1	1	1
0.79	1	1	1	1	1	1	1	1	1	1	1	1	1	1	1	1	1
0.8	1	1	1	1	1	1	1	1	1	1	1	1	1	1	1	1	1
0.81	1	1	1	1	1	1	1	1	1	1	1	1	1	1	1	1	1
0.82	1	1	1	1	1	1	1	1	1	1	1	1	1	1	1	1	1
0.83	1	1	1	1	1	1	1	1	1	1	1	1	1	1	1	1	1
0.84	1	1	1	1	1	1	1	1	1	1	1	1	1	1	1	1	1
0.85	1	1	1	1	1	1	1	1	1	1	1	1	1	1	1	1	1
0.86	1	1	1	1	1	1	1	1	1	1	1	1	1	1	1	1	1
0.87	1	1	1	1	1	1	1	1	1	1	1	1	1	1	1	1	1
0.88	1	1	1	1	1	1	1	1	1	1	1	1	1	1	1	1	1
0.89	1	1	1	1	1	1	1	1	1	1	1	1	1	1	1	1	1
0.9	1	1	1	1	1	1	1	1	1	1	1	1	1	1	1	1	1
0.91	1	1	1	1	1	1	1	1	1	1	1	1	1	1	1	1	1
0.92	1	1	1	1	1	1	1	1	1	1	1	1	1	1	1	1	1
0.93	1	1	1	1	1	1	1	1	1	1	1	1	1	1	1	1	1
0.94	1	1	1	1	1	1	1	1	1	1	1	1	1	1	1	1	1
0.95	1	1	1	1	1	1	1	1	1	1	1	1	1	1	1	1	1
0.96	1	1	1	1	1	1	1	1	1	1	1	1	1	1	1	1	1
0.97	1	1	1	1	1	1	1	1	1	1	1	1	1	1	1	1	1
0.98	1	1	1	1	1	1	1	1	1	1	1	1	1	1	1	1	1
0.99	1	1	1	1	1	1	1	1	1	1	1	1	1	1	1	1	1
1	1	1	1	1	1	1	1	1	1	1	1	1	1	1	1	1	1

### Sheet: 70%
	Total sample size (N)
Change%	ATP_ALPHA / PCr	ATP_BETA / PCr	ATP_GAMMA / PCr	PCr /ATP_ALPHA	Pi /ATP_ALPHA	tNAD /ATP_ALPHA	GPC /ATP_ALPHA	GPE /ATP_ALPHA	PC /ATP_ALPHA	PE /ATP_ALPHA	MP /ATP_ALPHA	PME/Pi	PDE/Pi	PME/PDE	PCr/Pi	ATP/Pi	HEP/Pi
0.01	405	1278	726	404	2794	3528	3759	6995	5070	4551	3179	578	1577	1375	1564	2044	1819
0.02	102	320	182	101	699	882	940	1749	1268	1138	795	145	395	344	391	511	455
0.03	45	142	81	45	311	392	418	778	564	506	354	65	176	153	174	228	203
0.04	26	80	46	26	175	221	235	438	317	285	199	37	99	86	98	128	114
0.05	17	52	30	17	112	142	151	280	203	183	128	24	64	55	63	82	73
0.06	12	36	21	12	78	98	105	195	141	127	89	17	44	39	44	57	51
0.07	9	27	15	9	58	72	77	143	104	93	65	12	33	29	32	42	38
0.08	7	20	12	7	44	56	59	110	80	72	50	10	25	22	25	32	29
0.09	5	16	9	5	35	44	47	87	63	57	40	8	20	17	20	26	23
0.1	5	13	8	5	28	36	38	70	51	46	32	6	16	14	16	21	19
0.11	4	11	6	4	24	30	32	58	42	38	27	5	14	12	13	17	16
0.12	3	9	6	3	20	25	27	49	36	32	23	5	11	10	11	15	13
0.13	3	8	5	3	17	21	23	42	30	27	19	4	10	9	10	13	11
0.14	3	7	4	3	15	18	20	36	26	24	17	3	9	8	8	11	10
0.15	2	6	4	2	13	16	17	32	23	21	15	3	8	7	7	10	9
0.16	2	5	3	2	11	14	15	28	20	18	13	3	7	6	7	8	8
0.17	2	5	3	2	10	13	14	25	18	16	11	2	6	5	6	8	7
0.18	2	4	3	2	9	11	12	22	16	15	10	2	5	5	5	7	6
0.19	2	4	3	2	8	10	11	20	15	13	9	2	5	4	5	6	6
0.2	2	4	2	2	7	9	10	18	13	12	8	2	4	4	4	6	5
0.21	1	3	2	1	7	8	9	16	12	11	8	2	4	4	4	5	5
0.22	1	3	2	1	6	8	8	15	11	10	7	2	4	3	4	5	4
0.23	1	3	2	1	6	7	8	14	10	9	7	2	3	3	3	4	4
0.24	1	3	2	1	5	7	7	13	9	8	6	2	3	3	3	4	4
0.25	1	3	2	1	5	6	7	12	9	8	6	1	3	3	3	4	3
0.26	1	2	2	1	5	6	6	11	8	7	5	1	3	3	3	4	3
0.27	1	2	1	1	4	5	6	10	7	7	5	1	3	2	3	3	3
0.28	1	2	1	1	4	5	5	9	7	6	5	1	3	2	2	3	3
0.29	1	2	1	1	4	5	5	9	7	6	4	1	2	2	2	3	3
0.3	1	2	1	1	4	4	5	8	6	6	4	1	2	2	2	3	3
0.31	1	2	1	1	3	4	4	8	6	5	4	1	2	2	2	3	2
0.32	1	2	1	1	3	4	4	7	5	5	4	1	2	2	2	2	2
0.33	1	2	1	1	3	4	4	7	5	5	3	1	2	2	2	2	2
0.34	1	2	1	1	3	4	4	7	5	4	3	1	2	2	2	2	2
0.35	1	2	1	1	3	3	4	6	5	4	3	1	2	2	2	2	2
0.36	1	1	1	1	3	3	3	6	4	4	3	1	2	2	2	2	2
0.37	1	1	1	1	3	3	3	6	4	4	3	1	2	2	2	2	2
0.38	1	1	1	1	2	3	3	5	4	4	3	1	2	1	2	2	2
0.39	1	1	1	1	2	3	3	5	4	3	3	1	2	1	2	2	2
0.4	1	1	1	1	2	3	3	5	4	3	2	1	1	1	1	2	2
0.41	1	1	1	1	2	3	3	5	4	3	2	1	1	1	1	2	2
0.42	1	1	1	1	2	2	3	4	3	3	2	1	1	1	1	2	2
0.43	1	1	1	1	2	2	3	4	3	3	2	1	1	1	1	2	1
0.44	1	1	1	1	2	2	2	4	3	3	2	1	1	1	1	2	1
0.45	1	1	1	1	2	2	2	4	3	3	2	1	1	1	1	2	1
0.46	1	1	1	1	2	2	2	4	3	3	2	1	1	1	1	1	1
0.47	1	1	1	1	2	2	2	4	3	3	2	1	1	1	1	1	1
0.48	1	1	1	1	2	2	2	4	3	2	2	1	1	1	1	1	1
0.49	1	1	1	1	2	2	2	3	3	2	2	1	1	1	1	1	1
0.5	1	1	1	1	2	2	2	3	3	2	2	1	1	1	1	1	1
0.51	1	1	1	1	2	2	2	3	2	2	2	1	1	1	1	1	1
0.52	1	1	1	1	2	2	2	3	2	2	2	1	1	1	1	1	1
0.53	1	1	1	1	1	2	2	3	2	2	2	1	1	1	1	1	1
0.54	1	1	1	1	1	2	2	3	2	2	2	1	1	1	1	1	1
0.55	1	1	1	1	1	2	2	3	2	2	2	1	1	1	1	1	1
0.56	1	1	1	1	1	2	2	3	2	2	2	1	1	1	1	1	1
0.57	1	1	1	1	1	2	2	3	2	2	1	1	1	1	1	1	1
0.58	1	1	1	1	1	2	2	3	2	2	1	1	1	1	1	1	1
0.59	1	1	1	1	1	2	2	3	2	2	1	1	1	1	1	1	1
0.6	1	1	1	1	1	1	2	2	2	2	1	1	1	1	1	1	1
0.61	1	1	1	1	1	1	2	2	2	2	1	1	1	1	1	1	1
0.62	1	1	1	1	1	1	1	2	2	2	1	1	1	1	1	1	1
0.63	1	1	1	1	1	1	1	2	2	2	1	1	1	1	1	1	1
0.64	1	1	1	1	1	1	1	2	2	2	1	1	1	1	1	1	1
0.65	1	1	1	1	1	1	1	2	2	2	1	1	1	1	1	1	1
0.66	1	1	1	1	1	1	1	2	2	2	1	1	1	1	1	1	1
0.67	1	1	1	1	1	1	1	2	2	2	1	1	1	1	1	1	1
0.68	1	1	1	1	1	1	1	2	2	1	1	1	1	1	1	1	1
0.69	1	1	1	1	1	1	1	2	2	1	1	1	1	1	1	1	1
0.7	1	1	1	1	1	1	1	2	2	1	1	1	1	1	1	1	1
0.71	1	1	1	1	1	1	1	2	2	1	1	1	1	1	1	1	1
0.72	1	1	1	1	1	1	1	2	1	1	1	1	1	1	1	1	1
0.73	1	1	1	1	1	1	1	2	1	1	1	1	1	1	1	1	1
0.74	1	1	1	1	1	1	1	2	1	1	1	1	1	1	1	1	1
0.75	1	1	1	1	1	1	1	2	1	1	1	1	1	1	1	1	1
0.76	1	1	1	1	1	1	1	2	1	1	1	1	1	1	1	1	1
0.77	1	1	1	1	1	1	1	2	1	1	1	1	1	1	1	1	1
0.78	1	1	1	1	1	1	1	2	1	1	1	1	1	1	1	1	1
0.79	1	1	1	1	1	1	1	2	1	1	1	1	1	1	1	1	1
0.8	1	1	1	1	1	1	1	2	1	1	1	1	1	1	1	1	1
0.81	1	1	1	1	1	1	1	2	1	1	1	1	1	1	1	1	1
0.82	1	1	1	1	1	1	1	2	1	1	1	1	1	1	1	1	1
0.83	1	1	1	1	1	1	1	2	1	1	1	1	1	1	1	1	1
0.84	1	1	1	1	1	1	1	1	1	1	1	1	1	1	1	1	1
0.85	1	1	1	1	1	1	1	1	1	1	1	1	1	1	1	1	1
0.86	1	1	1	1	1	1	1	1	1	1	1	1	1	1	1	1	1
0.87	1	1	1	1	1	1	1	1	1	1	1	1	1	1	1	1	1
0.88	1	1	1	1	1	1	1	1	1	1	1	1	1	1	1	1	1
0.89	1	1	1	1	1	1	1	1	1	1	1	1	1	1	1	1	1
0.9	1	1	1	1	1	1	1	1	1	1	1	1	1	1	1	1	1
0.91	1	1	1	1	1	1	1	1	1	1	1	1	1	1	1	1	1
0.92	1	1	1	1	1	1	1	1	1	1	1	1	1	1	1	1	1
0.93	1	1	1	1	1	1	1	1	1	1	1	1	1	1	1	1	1
0.94	1	1	1	1	1	1	1	1	1	1	1	1	1	1	1	1	1
0.95	1	1	1	1	1	1	1	1	1	1	1	1	1	1	1	1	1
0.96	1	1	1	1	1	1	1	1	1	1	1	1	1	1	1	1	1
0.97	1	1	1	1	1	1	1	1	1	1	1	1	1	1	1	1	1
0.98	1	1	1	1	1	1	1	1	1	1	1	1	1	1	1	1	1
0.99	1	1	1	1	1	1	1	1	1	1	1	1	1	1	1	1	1
1	1	1	1	1	1	1	1	1	1	1	1	1	1	1	1	1	1

### Sheet: 80%
	Total sample size (N)
Change%	ATP_ALPHA / PCr	ATP_BETA / PCr	ATP_GAMMA / PCr	PCr /ATP_ALPHA	Pi /ATP_ALPHA	tNAD /ATP_ALPHA	GPC /ATP_ALPHA	GPE /ATP_ALPHA	PC /ATP_ALPHA	PE /ATP_ALPHA	MP /ATP_ALPHA	PME/Pi	PDE/Pi	PME/PDE	PCr/Pi	ATP/Pi	HEP/Pi
0.01	515	1625	923	514	3553	4486	4780	8895	6448	5787	4042	735	2005	1749	1989	2600	2313
0.02	129	407	231	129	889	1122	1195	2224	1612	1447	1011	184	502	438	498	650	579
0.03	58	181	103	58	395	499	532	989	717	643	450	82	223	195	221	289	257
0.04	33	102	58	33	223	281	299	556	403	362	253	46	126	110	125	163	145
0.05	21	65	37	21	143	180	192	356	258	232	162	30	81	70	80	104	93
0.06	15	46	26	15	99	125	133	248	180	161	113	21	56	49	56	73	65
0.07	11	34	19	11	73	92	98	182	132	119	83	15	41	36	41	54	48
0.08	9	26	15	9	56	71	75	139	101	91	64	12	32	28	32	41	37
0.09	7	21	12	7	44	56	60	110	80	72	50	10	25	22	25	33	29
0.1	6	17	10	6	36	45	48	89	65	58	41	8	21	18	20	26	24
0.11	5	14	8	5	30	38	40	74	54	48	34	7	17	15	17	22	20
0.12	4	12	7	4	25	32	34	62	45	41	29	6	14	13	14	19	17
0.13	4	10	6	4	22	27	29	53	39	35	24	5	12	11	12	16	14
0.14	3	9	5	3	19	23	25	46	33	30	21	4	11	9	11	14	12
0.15	3	8	5	3	16	20	22	40	29	26	18	4	9	8	9	12	11
0.16	3	7	4	3	14	18	19	35	26	23	16	3	8	7	8	11	10
0.17	2	6	4	2	13	16	17	31	23	21	14	3	7	7	7	9	9
0.18	2	6	3	2	11	14	15	28	20	18	13	3	7	6	7	9	8
0.19	2	5	3	2	10	13	14	25	18	17	12	3	6	5	6	8	7
0.2	2	5	3	2	9	12	12	23	17	15	11	2	6	5	5	7	6
0.21	2	4	3	2	9	11	11	21	15	14	10	2	5	4	5	6	6
0.22	2	4	2	2	8	10	10	19	14	12	9	2	5	4	5	6	5
0.23	1	4	2	1	7	9	10	17	13	11	8	2	4	4	4	5	5
0.24	1	3	2	1	7	8	9	16	12	11	8	2	4	4	4	5	5
0.25	1	3	2	1	6	8	8	15	11	10	7	2	4	3	4	5	4
0.26	1	3	2	1	6	7	8	14	10	9	6	2	3	3	3	4	4
0.27	1	3	2	1	5	7	7	13	9	8	6	2	3	3	3	4	4
0.28	1	3	2	1	5	6	7	12	9	8	6	1	3	3	3	4	3
0.29	1	2	2	1	5	6	6	11	8	7	5	1	3	3	3	4	3
0.3	1	2	2	1	4	5	6	10	8	7	5	1	3	2	3	3	3
0.31	1	2	1	1	4	5	5	10	7	7	5	1	3	2	3	3	3
0.32	1	2	1	1	4	5	5	9	7	6	4	1	2	2	2	3	3
0.33	1	2	1	1	4	5	5	9	6	6	4	1	2	2	2	3	3
0.34	1	2	1	1	4	4	5	8	6	6	4	1	2	2	2	3	3
0.35	1	2	1	1	3	4	4	8	6	5	4	1	2	2	2	3	2
0.36	1	2	1	1	3	4	4	7	5	5	4	1	2	2	2	3	2
0.37	1	2	1	1	3	4	4	7	5	5	3	1	2	2	2	2	2
0.38	1	2	1	1	3	4	4	7	5	5	3	1	2	2	2	2	2
0.39	1	2	1	1	3	3	4	6	5	4	3	1	2	2	2	2	2
0.4	1	2	1	1	3	3	3	6	5	4	3	1	2	2	2	2	2
0.41	1	1	1	1	3	3	3	6	4	4	3	1	2	2	2	2	2
0.42	1	1	1	1	3	3	3	6	4	4	3	1	2	1	2	2	2
0.43	1	1	1	1	2	3	3	5	4	4	3	1	2	1	2	2	2
0.44	1	1	1	1	2	3	3	5	4	3	3	1	2	1	2	2	2
0.45	1	1	1	1	2	3	3	5	4	3	2	1	1	1	1	2	2
0.46	1	1	1	1	2	3	3	5	4	3	2	1	1	1	1	2	2
0.47	1	1	1	1	2	3	3	5	3	3	2	1	1	1	1	2	2
0.48	1	1	1	1	2	2	3	4	3	3	2	1	1	1	1	2	2
0.49	1	1	1	1	2	2	2	4	3	3	2	1	1	1	1	2	1
0.5	1	1	1	1	2	2	2	4	3	3	2	1	1	1	1	2	1
0.51	1	1	1	1	2	2	2	4	3	3	2	1	1	1	1	1	1
0.52	1	1	1	1	2	2	2	4	3	3	2	1	1	1	1	1	1
0.53	1	1	1	1	2	2	2	4	3	3	2	1	1	1	1	1	1
0.54	1	1	1	1	2	2	2	4	3	2	2	1	1	1	1	1	1
0.55	1	1	1	1	2	2	2	3	3	2	2	1	1	1	1	1	1
0.56	1	1	1	1	2	2	2	3	3	2	2	1	1	1	1	1	1
0.57	1	1	1	1	2	2	2	3	2	2	2	1	1	1	1	1	1
0.58	1	1	1	1	2	2	2	3	2	2	2	1	1	1	1	1	1
0.59	1	1	1	1	2	2	2	3	2	2	2	1	1	1	1	1	1
0.6	1	1	1	1	1	2	2	3	2	2	2	1	1	1	1	1	1
0.61	1	1	1	1	1	2	2	3	2	2	2	1	1	1	1	1	1
0.62	1	1	1	1	1	2	2	3	2	2	2	1	1	1	1	1	1
0.63	1	1	1	1	1	2	2	3	2	2	2	1	1	1	1	1	1
0.64	1	1	1	1	1	2	2	3	2	2	1	1	1	1	1	1	1
0.65	1	1	1	1	1	2	2	3	2	2	1	1	1	1	1	1	1
0.66	1	1	1	1	1	2	2	3	2	2	1	1	1	1	1	1	1
0.67	1	1	1	1	1	1	2	2	2	2	1	1	1	1	1	1	1
0.68	1	1	1	1	1	1	2	2	2	2	1	1	1	1	1	1	1
0.69	1	1	1	1	1	1	2	2	2	2	1	1	1	1	1	1	1
0.7	1	1	1	1	1	1	1	2	2	2	1	1	1	1	1	1	1
0.71	1	1	1	1	1	1	1	2	2	2	1	1	1	1	1	1	1
0.72	1	1	1	1	1	1	1	2	2	2	1	1	1	1	1	1	1
0.73	1	1	1	1	1	1	1	2	2	2	1	1	1	1	1	1	1
0.74	1	1	1	1	1	1	1	2	2	2	1	1	1	1	1	1	1
0.75	1	1	1	1	1	1	1	2	2	2	1	1	1	1	1	1	1
0.76	1	1	1	1	1	1	1	2	2	2	1	1	1	1	1	1	1
0.77	1	1	1	1	1	1	1	2	2	1	1	1	1	1	1	1	1
0.78	1	1	1	1	1	1	1	2	2	1	1	1	1	1	1	1	1
0.79	1	1	1	1	1	1	1	2	2	1	1	1	1	1	1	1	1
0.8	1	1	1	1	1	1	1	2	2	1	1	1	1	1	1	1	1
0.81	1	1	1	1	1	1	1	2	1	1	1	1	1	1	1	1	1
0.82	1	1	1	1	1	1	1	2	1	1	1	1	1	1	1	1	1
0.83	1	1	1	1	1	1	1	2	1	1	1	1	1	1	1	1	1
0.84	1	1	1	1	1	1	1	2	1	1	1	1	1	1	1	1	1
0.85	1	1	1	1	1	1	1	2	1	1	1	1	1	1	1	1	1
0.86	1	1	1	1	1	1	1	2	1	1	1	1	1	1	1	1	1
0.87	1	1	1	1	1	1	1	2	1	1	1	1	1	1	1	1	1
0.88	1	1	1	1	1	1	1	2	1	1	1	1	1	1	1	1	1
0.89	1	1	1	1	1	1	1	2	1	1	1	1	1	1	1	1	1
0.9	1	1	1	1	1	1	1	2	1	1	1	1	1	1	1	1	1
0.91	1	1	1	1	1	1	1	2	1	1	1	1	1	1	1	1	1
0.92	1	1	1	1	1	1	1	2	1	1	1	1	1	1	1	1	1
0.93	1	1	1	1	1	1	1	2	1	1	1	1	1	1	1	1	1
0.94	1	1	1	1	1	1	1	2	1	1	1	1	1	1	1	1	1
0.95	1	1	1	1	1	1	1	1	1	1	1	1	1	1	1	1	1
0.96	1	1	1	1	1	1	1	1	1	1	1	1	1	1	1	1	1
0.97	1	1	1	1	1	1	1	1	1	1	1	1	1	1	1	1	1
0.98	1	1	1	1	1	1	1	1	1	1	1	1	1	1	1	1	1
0.99	1	1	1	1	1	1	1	1	1	1	1	1	1	1	1	1	1
1	1	1	1	1	1	1	1	1	1	1	1	1	1	1	1	1	1

### Sheet: 90%
	Total sample size (N)
Change%	ATP_ALPHA / PCr	ATP_BETA / PCr	ATP_GAMMA / PCr	PCr /ATP_ALPHA	Pi /ATP_ALPHA	tNAD /ATP_ALPHA	GPC /ATP_ALPHA	GPE /ATP_ALPHA	PC /ATP_ALPHA	PE /ATP_ALPHA	MP /ATP_ALPHA	PME/Pi	PDE/Pi	PME/PDE	PCr/Pi	ATP/Pi	HEP/Pi
0.01	689	2176	1235	688	4757	6005	6399	11908	8632	7746	5411	984	2684	2341	2662	3480	3096
0.02	173	544	309	172	1190	1502	1600	2977	2158	1937	1353	246	671	586	666	870	774
0.03	77	242	138	77	529	668	711	1324	960	861	602	110	299	261	296	387	344
0.04	44	136	78	43	298	376	400	745	540	485	339	62	168	147	167	218	194
0.05	28	88	50	28	191	241	256	477	346	310	217	40	108	94	107	140	124
0.06	20	61	35	20	133	167	178	331	240	216	151	28	75	66	74	97	86
0.07	15	45	26	15	98	123	131	244	177	159	111	21	55	48	55	72	64
0.08	11	34	20	11	75	94	100	187	135	122	85	16	42	37	42	55	49
0.09	9	27	16	9	59	75	79	148	107	96	67	13	34	29	33	43	39
0.1	7	22	13	7	48	61	64	120	87	78	55	10	27	24	27	35	31
0.11	6	18	11	6	40	50	53	99	72	65	45	9	23	20	22	29	26
0.12	5	16	9	5	34	42	45	83	60	54	38	7	19	17	19	25	22
0.13	5	13	8	5	29	36	38	71	52	46	33	6	16	14	16	21	19
0.14	4	12	7	4	25	31	33	61	45	40	28	6	14	12	14	18	16
0.15	4	10	6	4	22	27	29	53	39	35	25	5	12	11	12	16	14
0.16	3	9	5	3	19	24	25	47	34	31	22	4	11	10	11	14	13
0.17	3	8	5	3	17	21	23	42	30	27	19	4	10	9	10	13	11
0.18	3	7	4	3	15	19	20	37	27	24	17	4	9	8	9	11	10
0.19	2	7	4	2	14	17	18	33	24	22	15	3	8	7	8	10	9
0.2	2	6	4	2	12	16	16	30	22	20	14	3	7	6	7	9	8
0.21	2	5	3	2	11	14	15	28	20	18	13	3	7	6	7	8	8
0.22	2	5	3	2	10	13	14	25	18	17	12	3	6	5	6	8	7
0.23	2	5	3	2	9	12	13	23	17	15	11	2	6	5	6	7	6
0.24	2	4	3	2	9	11	12	21	15	14	10	2	5	5	5	7	6
0.25	2	4	2	2	8	10	11	20	14	13	9	2	5	4	5	6	5
0.26	2	4	2	2	8	9	10	18	13	12	9	2	4	4	4	6	5
0.27	1	3	2	1	7	9	9	17	12	11	8	2	4	4	4	5	5
0.28	1	3	2	1	7	8	9	16	12	10	7	2	4	3	4	5	4
0.29	1	3	2	1	6	8	8	15	11	10	7	2	4	3	4	5	4
0.3	1	3	2	1	6	7	8	14	10	9	7	2	3	3	3	4	4
0.31	1	3	2	1	5	7	7	13	9	9	6	2	3	3	3	4	4
0.32	1	3	2	1	5	6	7	12	9	8	6	1	3	3	3	4	4
0.33	1	2	2	1	5	6	6	11	8	8	5	1	3	3	3	4	3
0.34	1	2	2	1	5	6	6	11	8	7	5	1	3	3	3	4	3
0.35	1	2	2	1	4	5	6	10	8	7	5	1	3	2	3	3	3
0.36	1	2	1	1	4	5	5	10	7	6	5	1	3	2	3	3	3
0.37	1	2	1	1	4	5	5	9	7	6	4	1	2	2	2	3	3
0.38	1	2	1	1	4	5	5	9	6	6	4	1	2	2	2	3	3
0.39	1	2	1	1	4	4	5	8	6	6	4	1	2	2	2	3	3
0.4	1	2	1	1	3	4	4	8	6	5	4	1	2	2	2	3	2
0.41	1	2	1	1	3	4	4	8	6	5	4	1	2	2	2	3	2
0.42	1	2	1	1	3	4	4	7	5	5	4	1	2	2	2	2	2
0.43	1	2	1	1	3	4	4	7	5	5	3	1	2	2	2	2	2
0.44	1	2	1	1	3	4	4	7	5	5	3	1	2	2	2	2	2
0.45	1	2	1	1	3	3	4	6	5	4	3	1	2	2	2	2	2
0.46	1	2	1	1	3	3	4	6	5	4	3	1	2	2	2	2	2
0.47	1	1	1	1	3	3	3	6	4	4	3	1	2	2	2	2	2
0.48	1	1	1	1	3	3	3	6	4	4	3	1	2	2	2	2	2
0.49	1	1	1	1	2	3	3	5	4	4	3	1	2	1	2	2	2
0.5	1	1	1	1	2	3	3	5	4	4	3	1	2	1	2	2	2
0.51	1	1	1	1	2	3	3	5	4	3	3	1	2	1	2	2	2
0.52	1	1	1	1	2	3	3	5	4	3	3	1	1	1	1	2	2
0.53	1	1	1	1	2	3	3	5	4	3	2	1	1	1	1	2	2
0.54	1	1	1	1	2	3	3	5	3	3	2	1	1	1	1	2	2
0.55	1	1	1	1	2	2	3	4	3	3	2	1	1	1	1	2	2
0.56	1	1	1	1	2	2	3	4	3	3	2	1	1	1	1	2	1
0.57	1	1	1	1	2	2	2	4	3	3	2	1	1	1	1	2	1
0.58	1	1	1	1	2	2	2	4	3	3	2	1	1	1	1	2	1
0.59	1	1	1	1	2	2	2	4	3	3	2	1	1	1	1	1	1
0.6	1	1	1	1	2	2	2	4	3	3	2	1	1	1	1	1	1
0.61	1	1	1	1	2	2	2	4	3	3	2	1	1	1	1	1	1
0.62	1	1	1	1	2	2	2	4	3	3	2	1	1	1	1	1	1
0.63	1	1	1	1	2	2	2	4	3	2	2	1	1	1	1	1	1
0.64	1	1	1	1	2	2	2	3	3	2	2	1	1	1	1	1	1
0.65	1	1	1	1	2	2	2	3	3	2	2	1	1	1	1	1	1
0.66	1	1	1	1	2	2	2	3	2	2	2	1	1	1	1	1	1
0.67	1	1	1	1	2	2	2	3	2	2	2	1	1	1	1	1	1
0.68	1	1	1	1	2	2	2	3	2	2	2	1	1	1	1	1	1
0.69	1	1	1	1	1	2	2	3	2	2	2	1	1	1	1	1	1
0.7	1	1	1	1	1	2	2	3	2	2	2	1	1	1	1	1	1
0.71	1	1	1	1	1	2	2	3	2	2	2	1	1	1	1	1	1
0.72	1	1	1	1	1	2	2	3	2	2	2	1	1	1	1	1	1
0.73	1	1	1	1	1	2	2	3	2	2	2	1	1	1	1	1	1
0.74	1	1	1	1	1	2	2	3	2	2	1	1	1	1	1	1	1
0.75	1	1	1	1	1	2	2	3	2	2	1	1	1	1	1	1	1
0.76	1	1	1	1	1	2	2	3	2	2	1	1	1	1	1	1	1
0.77	1	1	1	1	1	2	2	3	2	2	1	1	1	1	1	1	1
0.78	1	1	1	1	1	1	2	2	2	2	1	1	1	1	1	1	1
0.79	1	1	1	1	1	1	2	2	2	2	1	1	1	1	1	1	1
0.8	1	1	1	1	1	1	1	2	2	2	1	1	1	1	1	1	1
0.81	1	1	1	1	1	1	1	2	2	2	1	1	1	1	1	1	1
0.82	1	1	1	1	1	1	1	2	2	2	1	1	1	1	1	1	1
0.83	1	1	1	1	1	1	1	2	2	2	1	1	1	1	1	1	1
0.84	1	1	1	1	1	1	1	2	2	2	1	1	1	1	1	1	1
0.85	1	1	1	1	1	1	1	2	2	2	1	1	1	1	1	1	1
0.86	1	1	1	1	1	1	1	2	2	2	1	1	1	1	1	1	1
0.87	1	1	1	1	1	1	1	2	2	2	1	1	1	1	1	1	1
0.88	1	1	1	1	1	1	1	2	2	2	1	1	1	1	1	1	1
0.89	1	1	1	1	1	1	1	2	2	1	1	1	1	1	1	1	1
0.9	1	1	1	1	1	1	1	2	2	1	1	1	1	1	1	1	1
0.91	1	1	1	1	1	1	1	2	2	1	1	1	1	1	1	1	1
0.92	1	1	1	1	1	1	1	2	2	1	1	1	1	1	1	1	1
0.93	1	1	1	1	1	1	1	2	1	1	1	1	1	1	1	1	1
0.94	1	1	1	1	1	1	1	2	1	1	1	1	1	1	1	1	1
0.95	1	1	1	1	1	1	1	2	1	1	1	1	1	1	1	1	1
0.96	1	1	1	1	1	1	1	2	1	1	1	1	1	1	1	1	1
0.97	1	1	1	1	1	1	1	2	1	1	1	1	1	1	1	1	1
0.98	1	1	1	1	1	1	1	2	1	1	1	1	1	1	1	1	1
0.99	1	1	1	1	1	1	1	2	1	1	1	1	1	1	1	1	1
1	1	1	1	1	1	1	1	2	1	1	1	1	1	1	1	1	1

### Sheet: 95%
	Total sample size (N)
Change%	ATP_ALPHA / PCr	ATP_BETA / PCr	ATP_GAMMA / PCr	PCr /ATP_ALPHA	Pi /ATP_ALPHA	tNAD /ATP_ALPHA	GPC /ATP_ALPHA	GPE /ATP_ALPHA	PC /ATP_ALPHA	PE /ATP_ALPHA	MP /ATP_ALPHA	PME/Pi	PDE/Pi	PME/PDE	PCr/Pi	ATP/Pi	HEP/Pi
0.01	852	2690	1528	851	5882	7427	7914	14726	10675	9580	6692	1217	3319	2895	3292	4303	3828
0.02	213	673	382	213	1471	1857	1979	3682	2669	2395	1673	305	830	724	823	1076	957
0.03	95	299	170	95	654	826	880	1637	1187	1065	744	136	369	322	366	479	426
0.04	54	169	96	54	368	465	495	921	668	599	419	77	208	181	206	269	240
0.05	35	108	62	35	236	298	317	590	427	384	268	49	133	116	132	173	154
0.06	24	75	43	24	164	207	220	410	297	267	186	34	93	81	92	120	107
0.07	18	55	32	18	121	152	162	301	218	196	137	25	68	60	68	88	79
0.08	14	43	24	14	92	117	124	231	167	150	105	20	52	46	52	68	60
0.09	11	34	19	11	73	92	98	182	132	119	83	16	41	36	41	54	48
0.1	9	27	16	9	59	75	80	148	107	96	67	13	34	29	33	44	39
0.11	8	23	13	8	49	62	66	122	89	80	56	11	28	24	28	36	32
0.12	6	19	11	6	41	52	55	103	75	67	47	9	24	21	23	30	27
0.13	6	16	10	6	35	44	47	88	64	57	40	8	20	18	20	26	23
0.14	5	14	8	5	31	38	41	76	55	49	35	7	17	15	17	22	20
0.15	4	12	7	4	27	34	36	66	48	43	30	6	15	13	15	20	18
0.16	4	11	6	4	23	30	31	58	42	38	27	5	13	12	13	17	15
0.17	3	10	6	3	21	26	28	51	37	34	24	5	12	11	12	15	14
0.18	3	9	5	3	19	23	25	46	33	30	21	4	11	9	11	14	12
0.19	3	8	5	3	17	21	22	41	30	27	19	4	10	9	10	12	11
0.2	3	7	4	3	15	19	20	37	27	24	17	4	9	8	9	11	10
0.21	2	7	4	2	14	17	18	34	25	22	16	3	8	7	8	10	9
0.22	2	6	4	2	13	16	17	31	23	20	14	3	7	6	7	9	8
0.23	2	6	3	2	12	15	15	28	21	19	13	3	7	6	7	9	8
0.24	2	5	3	2	11	13	14	26	19	17	12	3	6	6	6	8	7
0.25	2	5	3	2	10	12	13	24	18	16	11	2	6	5	6	7	7
0.26	2	4	3	2	9	11	12	22	16	15	10	2	5	5	5	7	6
0.27	2	4	3	2	9	11	11	21	15	14	10	2	5	4	5	6	6
0.28	2	4	2	2	8	10	11	19	14	13	9	2	5	4	5	6	5
0.29	2	4	2	2	7	9	10	18	13	12	8	2	4	4	4	6	5
0.3	1	3	2	1	7	9	9	17	12	11	8	2	4	4	4	5	5
0.31	1	3	2	1	7	8	9	16	12	10	7	2	4	4	4	5	4
0.32	1	3	2	1	6	8	8	15	11	10	7	2	4	3	4	5	4
0.33	1	3	2	1	6	7	8	14	10	9	7	2	4	3	4	4	4
0.34	1	3	2	1	6	7	7	13	10	9	6	2	3	3	3	4	4
0.35	1	3	2	1	5	7	7	13	9	8	6	1	3	3	3	4	4
0.36	1	3	2	1	5	6	7	12	9	8	6	1	3	3	3	4	3
0.37	1	2	2	1	5	6	6	11	8	7	5	1	3	3	3	4	3
0.38	1	2	2	1	5	6	6	11	8	7	5	1	3	3	3	3	3
0.39	1	2	2	1	4	5	6	10	8	7	5	1	3	2	3	3	3
0.4	1	2	1	1	4	5	5	10	7	6	5	1	3	2	3	3	3
0.41	1	2	1	1	4	5	5	9	7	6	4	1	2	2	2	3	3
0.42	1	2	1	1	4	5	5	9	7	6	4	1	2	2	2	3	3
0.43	1	2	1	1	4	5	5	8	6	6	4	1	2	2	2	3	3
0.44	1	2	1	1	4	4	5	8	6	5	4	1	2	2	2	3	2
0.45	1	2	1	1	3	4	4	8	6	5	4	1	2	2	2	3	2
0.46	1	2	1	1	3	4	4	7	6	5	4	1	2	2	2	3	2
0.47	1	2	1	1	3	4	4	7	5	5	4	1	2	2	2	2	2
0.48	1	2	1	1	3	4	4	7	5	5	3	1	2	2	2	2	2
0.49	1	2	1	1	3	4	4	7	5	4	3	1	2	2	2	2	2
0.5	1	2	1	1	3	3	4	6	5	4	3	1	2	2	2	2	2
0.51	1	2	1	1	3	3	4	6	5	4	3	1	2	2	2	2	2
0.52	1	1	1	1	3	3	3	6	4	4	3	1	2	2	2	2	2
0.53	1	1	1	1	3	3	3	6	4	4	3	1	2	2	2	2	2
0.54	1	1	1	1	3	3	3	6	4	4	3	1	2	1	2	2	2
0.55	1	1	1	1	2	3	3	5	4	4	3	1	2	1	2	2	2
0.56	1	1	1	1	2	3	3	5	4	4	3	1	2	1	2	2	2
0.57	1	1	1	1	2	3	3	5	4	3	3	1	2	1	2	2	2
0.58	1	1	1	1	2	3	3	5	4	3	2	1	1	1	1	2	2
0.59	1	1	1	1	2	3	3	5	4	3	2	1	1	1	1	2	2
0.6	1	1	1	1	2	3	3	5	3	3	2	1	1	1	1	2	2
0.61	1	1	1	1	2	2	3	4	3	3	2	1	1	1	1	2	2
0.62	1	1	1	1	2	2	3	4	3	3	2	1	1	1	1	2	1
0.63	1	1	1	1	2	2	2	4	3	3	2	1	1	1	1	2	1
0.64	1	1	1	1	2	2	2	4	3	3	2	1	1	1	1	2	1
0.65	1	1	1	1	2	2	2	4	3	3	2	1	1	1	1	2	1
0.66	1	1	1	1	2	2	2	4	3	3	2	1	1	1	1	1	1
0.67	1	1	1	1	2	2	2	4	3	3	2	1	1	1	1	1	1
0.68	1	1	1	1	2	2	2	4	3	3	2	1	1	1	1	1	1
0.69	1	1	1	1	2	2	2	4	3	3	2	1	1	1	1	1	1
0.7	1	1	1	1	2	2	2	4	3	2	2	1	1	1	1	1	1
0.71	1	1	1	1	2	2	2	3	3	2	2	1	1	1	1	1	1
0.72	1	1	1	1	2	2	2	3	3	2	2	1	1	1	1	1	1
0.73	1	1	1	1	2	2	2	3	3	2	2	1	1	1	1	1	1
0.74	1	1	1	1	2	2	2	3	2	2	2	1	1	1	1	1	1
0.75	1	1	1	1	2	2	2	3	2	2	2	1	1	1	1	1	1
0.76	1	1	1	1	2	2	2	3	2	2	2	1	1	1	1	1	1
0.77	1	1	1	1	1	2	2	3	2	2	2	1	1	1	1	1	1
0.78	1	1	1	1	1	2	2	3	2	2	2	1	1	1	1	1	1
0.79	1	1	1	1	1	2	2	3	2	2	2	1	1	1	1	1	1
0.8	1	1	1	1	1	2	2	3	2	2	2	1	1	1	1	1	1
0.81	1	1	1	1	1	2	2	3	2	2	2	1	1	1	1	1	1
0.82	1	1	1	1	1	2	2	3	2	2	1	1	1	1	1	1	1
0.83	1	1	1	1	1	2	2	3	2	2	1	1	1	1	1	1	1
0.84	1	1	1	1	1	2	2	3	2	2	1	1	1	1	1	1	1
0.85	1	1	1	1	1	2	2	3	2	2	1	1	1	1	1	1	1
0.86	1	1	1	1	1	2	2	2	2	2	1	1	1	1	1	1	1
0.87	1	1	1	1	1	1	2	2	2	2	1	1	1	1	1	1	1
0.88	1	1	1	1	1	1	2	2	2	2	1	1	1	1	1	1	1
0.89	1	1	1	1	1	1	1	2	2	2	1	1	1	1	1	1	1
0.9	1	1	1	1	1	1	1	2	2	2	1	1	1	1	1	1	1
0.91	1	1	1	1	1	1	1	2	2	2	1	1	1	1	1	1	1
0.92	1	1	1	1	1	1	1	2	2	2	1	1	1	1	1	1	1
0.93	1	1	1	1	1	1	1	2	2	2	1	1	1	1	1	1	1
0.94	1	1	1	1	1	1	1	2	2	2	1	1	1	1	1	1	1
0.95	1	1	1	1	1	1	1	2	2	2	1	1	1	1	1	1	1
0.96	1	1	1	1	1	1	1	2	2	2	1	1	1	1	1	1	1
0.97	1	1	1	1	1	1	1	2	2	2	1	1	1	1	1	1	1
0.98	1	1	1	1	1	1	1	2	2	1	1	1	1	1	1	1	1
0.99	1	1	1	1	1	1	1	2	2	1	1	1	1	1	1	1	1
1	1	1	1	1	1	1	1	2	2	1	1	1	1	1	1	1	1
